# Large tandem duplications in cancer result from transcription and DNA replication collisions

**DOI:** 10.1101/2023.05.17.23290140

**Authors:** Yang Yang, Michelle L. Badura, Patrick C. O’Leary, Henry M. Delavan, Troy M. Robinson, Emily A. Egusa, Xiaoming Zhong, Jason T. Swinderman, Haolong Li, Meng Zhang, Minkyu Kim, Alan Ashworth, Felix Y. Feng, Jonathan Chou, Lixing Yang

## Abstract

Despite the abundance of somatic structural variations (SVs) in cancer, the underlying molecular mechanisms of their formation remain unclear. Here, we use 6,193 whole-genome sequenced tumors to study the contributions of transcription and DNA replication collisions to genome instability. After deconvoluting robust SV signatures in three independent pan-cancer cohorts, we detect transcription-dependent replicated-strand bias, the expected footprint of transcription-replication collision (TRC), in large tandem duplications (TDs). Large TDs are abundant in female-enriched, upper gastrointestinal tract and prostate cancers. They are associated with poor patient survival and mutations in *TP53*, *CDK12*, and *SPOP*. Upon inactivating CDK12, cells display significantly more TRCs, R-loops, and large TDs. Inhibition of G2/M checkpoint proteins, such as WEE1, CHK1, and ATR, selectively inhibits the growth of cells deficient in CDK12. Our data suggest that large TDs in cancer form due to TRCs, and their presence can be used as a biomarker for prognosis and treatment.
