## Supplementary Table 1 for "Large tandem duplications in cancer result from transcription and DNA replication collisions"

### Sheet: Sheet1
Cohort	Tumor type	Num_WGS	Num_WGS_not_in_PCAWG	Num_WGS_RNAseq
PCAWG	Pan-cancer	2583	-	1188
PCAWG	Liver-HCC	314	-	100
PCAWG	Breast	195	-	85
PCAWG	Ovary	110	-	89
PCAWG	Stomach	68	-	29
Hartwig	Pan-cancer	2367	2367	1912
Hartwig	Breast	471	471	389
Hartwig	Ovary	94	94	82
Hartwig	Prostate	206	206	163
POG570	Pan-cancer	570	570	570
POG570	Breast	144	144	144
BRCA-EU		532	428	241
OV-AU		115	46	115
PRAD-UK		218	199	0
