## Supplementary Table 2 for "Large tandem duplications in cancer result from transcription and DNA replication collisions"

### Sheet: Sheet1
Cohort	Freq cutoff	Gene	P value	FDR	Estimate
PCAWG-Pan-cancer	3%	TP53	2e-19	2.98e-17	0.2
Hartwig-Pan-cancer	3%	TP53	2.3e-19	1.4996e-16	0.2
Hartwig-Pan-cancer	3%	PTPRZ1	0.021	0.0786897	0.12
POG570-Pan-cancer	3%	TP53	0.00013	0.015015	0.16
PCAWG-Ovary	4%	CDK12	1.1e-05	0.000748	1.1
PCAWG-Prostate	4%	SPOP	0.00028	0.00252	0.33
Hartwig-Prostate	4%	CDK12	1.3e-09	1.859e-07	1.2
Hartwig-Prostate	4%	C10orf71	0.0011	0.07865	0.71
BRCA-EU	4%	PIK3CA	3.2e-14	4.32e-13	-0.37
BRCA-EU	4%	CDH1	0.00011	0.00099	-0.36
BRCA-EU	4%	MAP3K1	0.0015	0.010125	-0.28
BRCA-EU	4%	KMT2C	0.0023	0.01125	-0.25
BRCA-EU	4%	RYR2	0.0025	0.01125	-0.3
BRCA-EU	4%	GATA3	0.003	0.0115714	-0.22
BRCA-EU	4%	FSIP2	0.0048	0.0162	-0.27
BRCA-EU	4%	SYNE1	0.013	0.03375	-0.22
BRCA-EU	4%	MUC17	0.014	0.03375	-0.27
BRCA-EU	4%	LAMA2	0.014	0.03375	-0.24
BRCA-EU	4%	PKHD1L1	0.015	0.03375	-0.27
BRCA-EU	4%	MUC16	0.018	0.0373846	-0.22
BRCA-EU	4%	DST	0.026	0.0468	-0.22
BRCA-EU	4%	OBSCN	0.039	0.0658125	-0.2
PCAWG-Breast	4%	HMCN1	0.00013	0.003055	-0.7
PCAWG-Breast	4%	PIK3CA	0.0039	0.0530429	-0.26
PCAWG-Breast	4%	CBFB	0.0054	0.0530429	-0.44
PCAWG-Breast	4%	GATA3	0.0069	0.0530429	-0.35
PCAWG-Breast	4%	HUWE1	0.0076	0.0530429	-0.54
PCAWG-Breast	4%	MUC17	0.0079	0.0530429	-0.5
Hartwig-Breast	4%	PIK3CA	1.3e-06	9.12333e-05	-0.24
Hartwig-Breast	4%	MAP3K1	1.7e-06	9.12333e-05	-0.4
Hartwig-Breast	4%	CHD4	3e-05	0.0012075	-0.51
Hartwig-Breast	4%	TBX3	0.00013	0.00322	-0.44
Hartwig-Breast	4%	MAP2K4	0.00014	0.00322	-0.41
Hartwig-Breast	4%	COL7A1	0.00014	0.00322	-0.47
Hartwig-Breast	4%	CDH1	0.00019	0.00382375	-0.27
Hartwig-Breast	4%	ANK3	0.00055	0.00983889	-0.45
Hartwig-Breast	4%	TRRAP	0.0011	0.01771	-0.42
Hartwig-Breast	4%	ATR	0.0016	0.0234182	-0.36
Hartwig-Breast	4%	NEB	0.0018	0.02415	-0.35
Hartwig-Breast	4%	PCLO	0.0024	0.0268333	-0.42
Hartwig-Breast	4%	AKAP9	0.0024	0.0268333	-0.37
Hartwig-Breast	4%	OBSCN	0.0025	0.0268333	-0.25
Hartwig-Breast	4%	CEP350	0.0027	0.0271687	-0.4
Hartwig-Breast	4%	DNAH1	0.0032	0.0286222	-0.39
Hartwig-Breast	4%	ASCC3	0.0032	0.0286222	-0.38
Hartwig-Breast	4%	FOXA1	0.0035	0.0296579	-0.31
Hartwig-Breast	4%	KIF26B	0.0039	0.031395	-0.35
Hartwig-Breast	4%	ARID1A	0.0044	0.0337333	-0.29
Hartwig-Breast	4%	PKD1	0.0061	0.0427	-0.35
Hartwig-Breast	4%	ERBB2	0.0061	0.0427	-0.29
Hartwig-Breast	4%	HIVEP1	0.007	0.0469583	-0.34
Hartwig-Breast	4%	CMYA5	0.0079	0.050876	-0.33
Hartwig-Breast	4%	DNAH11	0.0093	0.0575885	-0.28
Hartwig-Breast	4%	VPS13D	0.01	0.0596296	-0.33
Hartwig-Breast	4%	KMT2D	0.011	0.06325	-0.25
Hartwig-Breast	4%	HERC1	0.012	0.0644	-0.31
Hartwig-Breast	4%	NRK	0.012	0.0644	-0.31
Hartwig-Breast	4%	RBBP6	0.013	0.0654062	-0.31
Hartwig-Breast	4%	KIAA1109	0.013	0.0654062	-0.33
Hartwig-Breast	4%	LRP1B	0.016	0.0780606	-0.26
Hartwig-Breast	4%	LRP2	0.018	0.0852353	-0.28
Hartwig-Breast	4%	SRCAP	0.02	0.092	-0.29
Hartwig-Breast	4%	FREM3	0.021	0.0932105	-0.3
Hartwig-Breast	4%	USH2A	0.022	0.0932105	-0.2
Hartwig-Breast	4%	CHD7	0.022	0.0932105	-0.28
POG570-Breast	4%	PIK3CA	4.8e-05	0.00504	-0.39
PCAWG-Uterus	4%	ARID1A	4.6e-05	0.025185	-1.1
PCAWG-Uterus	4%	PTEN	9.4e-05	0.03431	-0.95
Hartwig-Uterus	10%	ARID1A	0.00081	0.02916	-0.65
Hartwig-Uterus	10%	PTEN	0.002	0.036	-0.56
Hartwig-Uterus	10%	PIK3R1	0.002	0.036	-0.64
