## Supplementary Table 3 for "Large tandem duplications in cancer result from transcription and DNA replication collisions"

### Sheet: Sheet1
Drug	Mechanism of action	Tau	P
bendamustine	DNA inhibitor	0.140465	0.00433881
nelarabine	DNA synthesis inhibitor, T cell inhibitor	0.139856	0.00716536
MK-1775	WEE1 kinase inhibitor	-0.129296	0.00897609
famciclovir	DNA polymerase inhibitor	0.145067	0.0114371
PJ-34	PARP inhibitor	-0.128575	0.0116944
capecitabine	DNA synthesis inhibitor, thymidylate synthase inhibitor	0.111075	0.0313307
trifluridine	DNA directed DNA polymerase inhibitor, thymidylate synthase inhibitor	0.103443	0.0351152
ifosfamide	DNA alkylating agent	-0.102557	0.0552173
daunorubicin	RNA synthesis inhibitor, topoisomerase inhibitor	-0.0934359	0.0723458
AZD2461	PARP inhibitor	-0.0888401	0.0765294
adefovir-dipivoxil	DNA polymerase inhibitor	0.0956011	0.0806956
satraplatin	DNA alkylating agent	0.0856648	0.0861438
cisplatin	DNA alkylating agent, DNA synthesis inhibitor	-0.0795477	0.112867
pibenzimol	DNA inhibitor	0.0741089	0.133247
carmustine	DNA alkylating agent, DNA inhibitor	0.073141	0.144653
dacarbazine	DNA alkylating agent	0.0762528	0.175062
teroxirone	DNA inhibitor	-0.0642471	0.189696
azodicarbonamide	DNA synthesis inhibitor	-0.0616404	0.220676
cyclophosphamide	DNA alkylating agent	-0.0663268	0.244847
AG-14361	PARP inhibitor	0.0605288	0.245041
rifampin	RNA polymerase inhibitor	0.0555403	0.255515
niclosamide	DNA replication inhibitor, STAT inhibitor	-0.0548476	0.261414
temozolomide	DNA alkylating agent	-0.0584683	0.262596
metronidazole	DNA inhibitor	0.0551543	0.273958
camptothecin	topoisomerase inhibitor	-0.0599955	0.28927
licochalcone-a	topoisomerase inhibitor	-0.0500253	0.320998
estramustine-phosphate	DNA synthesis inhibitor, microtubule inhibitor	-0.0517705	0.326921
SN-38	topoisomerase inhibitor	-0.0578901	0.33134
carboplatin	DNA alkylating agent, DNA inhibitor	0.0481754	0.33822
PIK-75	DNA protein kinase inhibitor, PI3K inhibitor	0.0454651	0.357134
triptolide	RNA polymerase inhibitor	-0.047461	0.365348
melphalan	DNA alkylating agent, DNA inhibitor	0.0443368	0.370466
favipiravir	RNA polymerase inhibitor	0.0452626	0.370932
altretamine	DNA synthesis inhibitor	-0.0708352	0.384965
floxuridine	DNA synthesis inhibitor	0.0421777	0.392916
TH-302	DNA alkylating agent	0.0403551	0.444751
teniposide	topoisomerase inhibitor	0.0360252	0.459776
exatecan-mesylate	topoisomerase inhibitor	0.0463282	0.468565
endo-IWR-1	PARP inhibitor	0.0352464	0.46955
olaparib	PARP inhibitor	-0.0357982	0.481557
mechlorethamine	DNA inhibitor	0.0352476	0.501262
nemorubicin	topoisomerase inhibitor	0.0322182	0.511923
tirapazamine	DNA inhibitor	0.0325318	0.524336
aphidicolin	RNA synthesis inhibitor	0.0315141	0.550658
CB-10-277	DNA synthesis inhibitor	-0.0295006	0.565181
10-hydroxycamptothecin	topoisomerase inhibitor	-0.0277464	0.574232
streptozotocin	DNA alkylating agent	0.0301479	0.591301
fleroxacin	topoisomerase inhibitor	0.0271404	0.603465
cyclocytidine	DNA synthesis inhibitor, RNA synthesis inhibitor	0.0254861	0.606692
enocitabine	DNA synthesis inhibitor	-0.0262323	0.606906
balapiravir	RNA polymerase inhibitor	0.0250059	0.612557
etoposide	topoisomerase inhibitor	-0.0237968	0.629794
estramustine	DNA alkylating agent	-0.0240492	0.636339
irinotecan	topoisomerase inhibitor	-0.0236712	0.653969
anisomycin	DNA synthesis inhibitor	-0.0219935	0.655269
doxorubicin	topoisomerase inhibitor	0.0218581	0.65618
artesunate	DNA synthesis inhibitor	-0.0205245	0.679751
busulfan	DNA inhibitor	0.0213212	0.688674
idarubicin	topoisomerase inhibitor	-0.0205195	0.695052
cidofovir	DNA polymerase inhibitor	-0.0189058	0.716977
E7449	PARP inhibitor	0.0179776	0.718735
TAS-103	topoisomerase inhibitor	-0.0182205	0.719796
mitomycin-c	DNA alkylating agent, DNA synthesis inhibitor	0.0167276	0.74084
dianhydrogalactitol	DNA alkylating agent	-0.0155936	0.752139
mitoxantrone	topoisomerase inhibitor	-0.0154241	0.76825
oxaliplatin	DNA inhibitor	0.0146075	0.771541
epirubicin	topoisomerase inhibitor	0.0157694	0.787186
amsacrine	topoisomerase inhibitor	-0.0139092	0.790452
foscarnet	DNA polymerase inhibitor	-0.0133613	0.791675
chlorambucil	DNA inhibitor	-0.013323	0.792796
genz-644282	topoisomerase inhibitor	0.0113372	0.816438
voreloxin	topoisomerase inhibitor	0.011069	0.824478
ambazone	DNA damage inducer	0.0113916	0.825907
valrubicin	DNA inhibitor, topoisomerase inhibitor	0.0103962	0.832791
idoxuridine	DNA directed DNA polymerase inhibitor	0.0103828	0.834681
amonafide	topoisomerase inhibitor	0.0101096	0.838087
artemisinin	DNA synthesis inhibitor	-0.0100402	0.84054
CX-5461	RNA polymerase inhibitor	0.00865016	0.861538
cephalomannine	DNA polymerase inhibitor	-0.00571661	0.906599
3-amino-benzamide	PARP inhibitor	0.00571025	0.920816
talazoparib	PARP inhibitor	-0.00262548	0.957143
sangivamycin	DNA inhibitor	0.00232123	0.968308
